# A Rapid and Reliable Liquid Chromatography/Mass Spectrometry Method for SARS-CoV-2 Diagnostics from Gargle Solutions and Saliva

**DOI:** 10.1101/2021.05.05.21256257

**Authors:** Marc Kipping, Dirk Tänzler, Andrea Sinz

## Abstract

We describe a rapid liquid chromatography/mass spectrometry (LC/MS) method for the direct detection and quantitation of SARS-CoV-2 nucleoprotein in gargle solutions and saliva. The method is based on a multiple-reaction monitoring (MRM) mass spectrometry approach with a total cycle time of 5 minutes per analysis and allows the detection and accurate quantitation of SARS-CoV-2 nucleoprotein as low as 500 amol/µl. We improved the sample preparation protocol of our recent piloting SARS-CoV-2 LC/MS study regarding sensitivity, reproducibility, and compatibility with a complementary reverse transcriptase quantitative polymerase chain reaction (RT-qPCR) analysis of the same sample. The aim of this work is to promote diagnostic tools that allow identifying and monitoring SARS-CoV-2 infections by LC/MS methods in a routine clinical environment.
