## Supplemental Information, MS data for "A Rapid and Reliable Liquid Chromatography/Mass Spectrometry Method for SARS-CoV-2 Diagnostics from Gargle Solutions and Saliva"

### Sheet: Figure2A
Quantify Compound Summary Report
Printed Thu Apr 15 09:10:43 2021
Compound 1: heavyRPS3+ 778.51>349.33
	#	Name	RT	Area	lg Area	Average	STDev	Height	Amount
46	46	SARS_0_0_1_IS_001	1.92	69096.4	4.83946			1411795	500
47	47	SARS_0_0_1_IS_002	1.92	71156.9	4.85222			1461834	500
48	48	SARS_0_0_1_IS_003	1.92	69681.6	4.84312	4.84493	0.00536508	1455061	500
49	49	SARS_0_0_2_IS_001	1.92	62410.5	4.79526			1278655	500
50	50	SARS_0_0_2_IS_002	1.92	63349.4	4.80174			1304079	500
51	51	SARS_0_0_2_IS_003	1.92	57411.5	4.759	4.78533	0.0188083	1197958	500
52	52	SARS_0_0_3_IS_001	1.92	63078.9	4.79988			1301182	500
53	53	SARS_0_0_3_IS_002	1.92	63598.7	4.80345			1325291	500
54	54	SARS_0_0_3_IS_003	1.92	60708.9	4.78325	4.79553	0.00880129	1233051	500
37	37	SARS_0_1_1_IS_001	1.93	4082	3.61087			79427	50
38	38	SARS_0_1_1_IS_002	1.93	4513.02	3.65447			92604	50
39	39	SARS_0_1_1_IS_003	1.93	4309.94	3.63447	3.63327	0.0178173	85723	50
40	40	SARS_0_1_2_IS_001	1.93	7227.61	3.85899			147430	50
41	41	SARS_0_1_2_IS_002	1.93	6970.4	3.84326			139744	50
42	42	SARS_0_1_2_IS_003	1.93	6933.79	3.84097	3.84774	0.00801207	140699	50
43	43	SARS_0_1_3_IS_001	1.93	5712.54	3.75683			116684	50
44	44	SARS_0_1_3_IS_002	1.93	5674.52	3.75393			113910	50
45	45	SARS_0_1_3_IS_003	1.93	5716.93	3.75716	3.75597	0.0014522	115068	50
28	28	SARS_0_2_1_IS_001	1.93	985.694	2.99374			19259	5
29	29	SARS_0_2_1_IS_002	1.93	858.482	2.93373			16551	5
30	30	SARS_0_2_1_IS_003	1.93	879.061	2.94402	2.95716	0.0262033	17758	5
31	31	SARS_0_2_2_IS_001	1.93	895.53	2.95208			17619	5
32	32	SARS_0_2_2_IS_002	1.92	773.617	2.88853			13486	5													0.005 fmol/µl	0.05 fmol/µl	0.50 fmol/µl	5 fmol/µl	50 fmol/µl	500 fmol/µl
33	33	SARS_0_2_2_IS_003	1.93	700.4	2.84535	2.89532	0.0438378	14420	5												Digest1	0.222017	0.209078	1.64326	2.95716	3.63327	4.84493
34	34	SARS_0_2_3_IS_001	1.93	573.792	2.75875			9049	5												Digest2	0.175231	0.533615	1.49618	2.89532	3.84774	4.78533
35	35	SARS_0_2_3_IS_002	1.93	842.725	2.92569			16442	5												Digest3	0	0.343062	1.7935	2.81164	3.75597	4.79553
36	36	SARS_0_2_3_IS_003	1.93	562.964	2.75048	2.81164	0.0807131	10199	5												Errors1	0.313979	0.196038	0.0489954	0.0262033	0.0178173	0.00536508
19	19	SARS_0_3_1_IS_001	1.95	44.962	1.65285			991	0.5												Errors2	0.247814	0.482801	0.455776	0.0438378	0.00801207	0.0188083
20	20	SARS_0_3_1_IS_002	1.94	37.935	1.57904			620	0.5												Errors3	0	0.26792	0.0496865	0.0807131	0.0014522	0.00880129
21	21	SARS_0_3_1_IS_003	1.94	49.877	1.6979	1.64326	0.0489954	1014	0.5
22	22	SARS_0_3_2_IS_001	1.93	7.26	0.860937			215	0.5
23	23	SARS_0_3_2_IS_002	1.93	80.982	1.90839			1466	0.5
24	24	SARS_0_3_2_IS_003	1.94	52.386	1.71922	1.49618	0.455776	1297	0.5
25	25	SARS_0_3_3_IS_001	1.94	56.167	1.74948			1409	0.5
26	26	SARS_0_3_3_IS_002	1.93	72.936	1.86294			1527	0.5
27	27	SARS_0_3_3_IS_003	1.92	58.624	1.76808	1.7935	0.0496865	1189	0.5
10	10	SARS_0_4_1_IS_001	1.9	2.96	0.471292			96	0.05
11	11	SARS_0_4_1_IS_002		0	0				0.05
12	12	SARS_0_4_1_IS_003	1.92	1.432	0.155943	0.209078	0.196038	48	0.05
13	13	SARS_0_4_2_IS_001	1.93	2.701	0.431525			91	0.05
14	14	SARS_0_4_2_IS_002	1.91	14.768	1.16932			395	0.05
15	15	SARS_0_4_2_IS_003		0	0	0.533615	0.482801		0.05
16	16	SARS_0_4_3_IS_001		0	0				0.05
17	17	SARS_0_4_3_IS_002	1.9	4.507	0.653888			152	0.05
18	18	SARS_0_4_3_IS_003	1.91	2.373	0.375298	0.343062	0.26792	80	0.05
1	1	SARS_0_5_1_IS_001		0	0				0.005
2	2	SARS_0_5_1_IS_002	1.93	4.635	0.66605			152	0.005
3	3	SARS_0_5_1_IS_003		0	0	0.222017	0.313979		0.005
4	4	SARS_0_5_2_IS_001		0	0				0.005
5	5	SARS_0_5_2_IS_002		0	0				0.005
6	6	SARS_0_5_2_IS_003	1.93	3.355	0.525693	0.175231	0.247814	113	0.005
7	7	SARS_0_5_3_IS_001		0	0				0.005
8	8	SARS_0_5_3_IS_002		0	0				0.005
9	9	SARS_0_5_3_IS_003		0	0	0	0		0.005
Compound 4: heavyMAS2+ (1) 841.44>1251.39
	#	Name	RT	Area	lg Area	Average	STDev	Height	Amount
46	46	SARS_0_0_1_IS_001	2.46	5825.93	3.76537			123824	500
47	47	SARS_0_0_1_IS_002	2.47	5510.35	3.74118			115773	500
48	48	SARS_0_0_1_IS_003	2.47	4623.22	3.66494	3.72383	0.0427928	97788	500
49	49	SARS_0_0_2_IS_001	2.47	3566.22	3.55221			75008	500
50	50	SARS_0_0_2_IS_002	2.46	3819.38	3.58199			81760	500
51	51	SARS_0_0_2_IS_003	2.46	3879.95	3.58883	3.57434	0.0158975	80027	500
52	52	SARS_0_0_3_IS_001	2.47	3807.84	3.58068			74197	500
53	53	SARS_0_0_3_IS_002	2.47	3832.65	3.5835			81455	500
54	54	SARS_0_0_3_IS_003	2.46	3912.88	3.5925	3.58556	0.00503941	81043	500
37	37	SARS_0_1_1_IS_001	2.47	210.774	2.32382			4350	50
38	38	SARS_0_1_1_IS_002	2.46	231.85	2.36521			4491	50
39	39	SARS_0_1_1_IS_003	2.47	272.163	2.43483	2.37462	0.0458064	5501	50
40	40	SARS_0_1_2_IS_001	2.46	514.354	2.71126			10713	50
41	41	SARS_0_1_2_IS_002	2.47	368.087	2.56595			6816	50
42	42	SARS_0_1_2_IS_003	2.46	511.471	2.70882	2.66201	0.0679325	9891	50
43	43	SARS_0_1_3_IS_001	2.47	403.432	2.60577			8397	50
44	44	SARS_0_1_3_IS_002	2.47	520.091	2.71608			11800	50
45	45	SARS_0_1_3_IS_003	2.46	433.439	2.63693	2.65293	0.0464325	9500	50
28	28	SARS_0_2_1_IS_001	2.47	44.158	1.64501			1097	5
29	29	SARS_0_2_1_IS_002	2.46	69.062	1.83924			1686	5
30	30	SARS_0_2_1_IS_003	2.5	31.948	1.50444	1.6629	0.137264	584	5
31	31	SARS_0_2_2_IS_001	2.46	63.367	1.80186			1593	5
32	32	SARS_0_2_2_IS_002	2.46	10.196	1.00843			304	5
33	33	SARS_0_2_2_IS_003	2.46	36.677	1.56439	1.45823	0.332503	791	5
34	34	SARS_0_2_3_IS_001	2.46	39.754	1.59938			998	5
35	35	SARS_0_2_3_IS_002	2.48	1.3	0.113943			44	5													0.005 fmol/µl	0.05 fmol/µl	0.50 fmol/µl	5 fmol/µl	50 fmol/µl	500 fmol/µl
36	36	SARS_0_2_3_IS_003	2.48	26.546	1.424	1.04577	0.662783	596	5												Digest1	0	0	0.499829	1.6629	2.37462	3.72383
19	19	SARS_0_3_1_IS_001	2.45	3.975	0.599337			134	0.5												Digest2	0	0	0.393223	1.45823	2.66201	3.57434
20	20	SARS_0_3_1_IS_002	2.47	0.661	0			22	0.5												Digest3	0	0	0.141137	1.04577	2.65293	3.58556
21	21	SARS_0_3_1_IS_003	2.46	7.946	0.900149	0.499829	0.37416	223	0.5												Errors1	0	0	0.37416	0.137264	0.0458064	0.0427928
22	22	SARS_0_3_2_IS_001			0				0.5												Errors2	0	0	0.278693	0.332503	0.0679325	0.0158975
23	23	SARS_0_3_2_IS_002	2.46	4.102	0.612996			138	0.5												Errors3	0	0	0.199597	0.662783	0.0464325	0.00503941
24	24	SARS_0_3_2_IS_003	2.46	3.687	0.566673	0.393223	0.278693	124	0.5
25	25	SARS_0_3_3_IS_001			0				0.5
26	26	SARS_0_3_3_IS_002	2.46	2.651	0.42341			86	0.5
27	27	SARS_0_3_3_IS_003			0	0.141137	0.199597		0.5
10	10	SARS_0_4_1_IS_001			0				0.05
11	11	SARS_0_4_1_IS_002			0				0.05
12	12	SARS_0_4_1_IS_003			0	0	0		0.05
13	13	SARS_0_4_2_IS_001			0				0.05
14	14	SARS_0_4_2_IS_002			0				0.05
15	15	SARS_0_4_2_IS_003			0	0	0		0.05
16	16	SARS_0_4_3_IS_001			0				0.05
17	17	SARS_0_4_3_IS_002			0				0.05
18	18	SARS_0_4_3_IS_003			0	0	0		0.05
1	1	SARS_0_5_1_IS_001			0				0.005
2	2	SARS_0_5_1_IS_002			0				0.005
3	3	SARS_0_5_1_IS_003			0	0	0		0.005
4	4	SARS_0_5_2_IS_001			0				0.005
5	5	SARS_0_5_2_IS_002			0				0.005
6	6	SARS_0_5_2_IS_003			0	0	0		0.005
7	7	SARS_0_5_3_IS_001			0				0.005
8	8	SARS_0_5_3_IS_002			0				0.005
9	9	SARS_0_5_3_IS_003			0	0	0		0.005

### Sheet: Figure2B
Quantify Compound Summary Report
Printed Mon Apr 26 15:40:12 2021
Compound 1: heavyRPS3+
	#	Name	RT	Area	lg Area	Height	Amount
13	13	SARS_1_1_MB_001	1.9	100.155	2.00067	1692	50
14	14	SARS_2_1_MB_001	1.9	402.851	2.60514	7535	50
15	15	SARS_3_1_MB_001	1.9	814.431	2.91085	16630	50
16	16	SARS_4_1_MB_001	1.9	841.753	2.92518	18001	50
17	17	SARS_5_1_MB_001	1.91	823.589	2.91571	15765	50
18	18	SARS_6_1_MB_001	1.92	358.595	2.5546	5385	50
7	7	SARS_1_2_MB_003	1.92	23.643	1.3737	524	5
8	8	SARS_2_2_MB_001	1.9	59.044	1.77118	1134	5
9	9	SARS_3_2_MB_001	1.9	115.202	2.06146	1870	5
10	10	SARS_4_2_MB_001	1.88	45.945	1.66224	927	5
11	11	SARS_5_2_MB_001	1.88	37.542	1.57452	835	5
12	12	SARS_6_2_MB_001	1.88	131.646	2.11941	1837	5
1	1	SARS_1_3_MB_001	1.93	23.137	1.36431	777	0.5
2	2	SARS_2_3_MB_001	1.94	8.348	0.921582	285	0.5
3	3	SARS_3_3_MB_001	1.94	2.424	0.384533	71	0.5
4	4	SARS_4_3_MB_003	1.88	27.371	1.43729	888	0.5
5	5	SARS_5_3_MB_002	1.89	2.106	0.323458	82	0.5
6	6	SARS_6_3_MB_002	1.89	37.341	1.57219	1601	0.5
																						0.5 fmol/µl	5 fmol/µl	50 fmol/µl	0.5 fmol/µl	5 fmol/µl	50 fmol/µl
																					Matrix1	1.36431	1.3737	2.00067	0	0	0
																					Matrix2	0.921582	1.77118	2.60514	0	0.318063	1.60877
Compound 4: heavyMAS2+ (1)																					Matrix3	0.384533	2.06146	2.91085	0	0.437116	2.25877
																					Matrix4	1.43729	1.66224	2.92518	0	0	2.21029
	#	Name	RT	Area	lg Area	Height	Amount														Matrix5	0.323458	1.57452	2.91571	0	1.02739	1.85449
13	13	SARS_1_1_MB_001			0		50														Matrix6	1.57219	2.11941	2.5546	0	0	1.59972
14	14	SARS_2_1_MB_001	2.47	40.623	1.60877	896	50
15	15	SARS_3_1_MB_001	2.45	181.455	2.25877	4629	50
16	16	SARS_4_1_MB_001	2.46	162.289	2.21029	4249	50
17	17	SARS_5_1_MB_001	2.47	71.53	1.85449	1749	50
18	18	SARS_6_1_MB_001	2.47	39.785	1.59972	831	50
7	7	SARS_1_2_MB_003			0		5
8	8	SARS_2_2_MB_001	2.45	2.08	0.318063	70	5
9	9	SARS_3_2_MB_001	2.45	2.736	0.437116	89	5
10	10	SARS_4_2_MB_001			0		5
11	11	SARS_5_2_MB_001	2.44	10.651	1.02739	302	5
12	12	SARS_6_2_MB_001			0		5
1	1	SARS_1_3_MB_001			0		0.5
2	2	SARS_2_3_MB_001			0		0.5
3	3	SARS_3_3_MB_001			0		0.5
4	4	SARS_4_3_MB_003			0		0.5
5	5	SARS_5_3_MB_002			0		0.5
6	6	SARS_6_3_MB_002			0		0.5

### Sheet: Figure2C
Quantify Compound Summary Report
Printed Thu Apr 15 09:39:03 2021
Compound 1: heavyRPS3+
	#	Name	RT	Area	lg Area	Average	STDev	Height	Amount [fmol/µl]	Injection [µl]
7	7	TRI_SER12_61_001	1.94	4488.09	3.65206			83699	50	10
4	4	TRI_SER12_62_001	1.95	233.66	2.36858			4403	5	10
1	1	TRI_SER12_63_001	1.96	105.004	2.02121			1961	0.5	10
8	8	TRI_SER12_64_001	1.94	2507.39	3.39922			48480	50	10
5	5	TRI_SER12_65_001	1.94	366.069	2.56356			5982	5	10
2	2	TRI_SER12_66_001	1.93	47.05	1.67256			1043	0.5	10
9	9	TRI_SER12_67_001	1.93	5409.45	3.73315			109033	50	10
6	6	TRI_SER12_68_001	1.94	299.716	2.47671			6223	5	10
3	3	TRI_SER12_69_001	1.97	45.367	1.65674			911	0.5	10
Compound 1: heavyRPS3+
	#	Name	RT	Area	lg Area	Average	STDev	Height	Amount [fmol/µl]	Injection [µl]
7	7	TRI_SER12_61_002	1.94	12655.3	4.10227			252529	50	50
4	4	TRI_SER12_62_002	1.95	1171.52	3.06875			24536	5	50
1	1	TRI_SER12_63_002	1.94	328.597	2.51666			6734	0.5	50
8	8	TRI_SER12_64_002	1.95	6195.45	3.79207			127032	50	50
5	5	TRI_SER12_65_002	1.93	1235.12	3.09171			20040	5	50
2	2	TRI_SER12_66_002	1.94	299.903	2.47698			5328	0.5	50
9	9	TRI_SER12_67_002	1.93	12078.3	4.082			230429	50	50
6	6	TRI_SER12_68_002	1.95	1065.38	3.0275			19860	5	50
3	3	TRI_SER12_69_002	1.91	338.678	2.52979			4297	0.5	50												0.5 fmol/µl	5 fmol/µl	50 fmol/µl	0.5 fmol/µl	5 fmol/µl	50 fmol/µl
																					Digest1	2.02121	2.36858	3.65206	2.51666	3.06875	4.10227
																					Digest2	1.67256	2.56356	3.39922	2.47698	3.09171	3.79207
																					Digest3	1.65674	2.47671	3.73315	2.52979	3.0275	4.082
Quantify Compound Summary Report
Printed Thu Apr 15 09:39:03 2021
Compound 4: heavyMAS2+ (1)
	#	Name	RT	Area	lg Area	Average	STDev	Height	Amount [fmol/µl]	Injection [µl]
7	7	TRI_SER12_61_001	2.5	1685.55	3.22674			36957	50	10
4	4	TRI_SER12_62_001	2.5	63.781	1.80469			1695	5	10
1	1	TRI_SER12_63_001	2.52	12.714	1.10428			251	0.5	10
8	8	TRI_SER12_64_001	2.5	1863.85	3.27041			39058	50	10
5	5	TRI_SER12_65_001	2.5	59.852	1.77708			1683	5	10
2	2	TRI_SER12_66_001	2.5	15.079	1.17837			434	0.5	10
9	9	TRI_SER12_67_001	2.5	1394.57	3.14444			28729	50	10
6	6	TRI_SER12_68_001	2.51	81.794	1.91272			2105	5	10
3	3	TRI_SER12_69_001	2.5	10.677	1.02845			263	0.5	10
Compound 4: heavyMAS2+ (1)
	#	Name	RT	Area	lg Area	Average	STDev	Height	Amount	Injection [µl]
7	7	TRI_SER12_61_002	2.5	5772.49	3.76136			120250	50	50
4	4	TRI_SER12_62_002	2.5	419.624	2.62286			9286	5	50
1	1	TRI_SER12_63_002	2.5	13.881	1.14242			439	0.5	50
8	8	TRI_SER12_64_002	2.5	5723.09	3.75763			118944	50	50
5	5	TRI_SER12_65_002	2.5	262.222	2.41867			5228	5	50
2	2	TRI_SER12_66_002	2.48	42.878	1.63223			1252	0.5	50
9	9	TRI_SER12_67_002	2.49	5375.85	3.73045			111375	50	50
6	6	TRI_SER12_68_002	2.5	289.576	2.46176			5629	5	50
3	3	TRI_SER12_69_002	2.48	28.099	1.44869			468	0.5	50												0.5 fmol/µl	5 fmol/µl	50 fmol/µl	0.5 fmol/µl	5 fmol/µl	50 fmol/µl
																					Digest1	1.10428	1.80469	3.22674	1.14242	2.62286	3.76136
																					Digest2	1.17837	1.77708	3.27041	1.63223	2.41867	3.75763
																					Digest3	1.02845	1.91272	3.14444	1.44869	2.46176	3.73045
																						0.005 fmol/ul	0.05 fmol/ul	0.50 fmol/ul	5 fmol/ul	50 fmol/ul	500 fmol/ul
																					Digest1	0	0.209078	1.64326	2.95716	3.63327	4.84493
																					Digest2	0	0.533615	1.49618	2.89532	3.84774	4.78533
																					Digest3	0	0.343062	1.7935	2.81164	3.75597	4.79553
																					Errors1	0	0.196038	0.0489954	0.0262033	0.0178173	0.00536508
																					Errors2	0	0.482801	0.455776	0.0438378	0.00801207	0.0188083
																					Errors3	0	0.26792	0.0496865	0.0807131	0.0014522	0.00880129

### Sheet: MRM
Peptide	Precursor Charge	Precursor m/z	Fragment m/z	Collision Energy
NLDLDSIIAEVR (Keratin)	2+	679.77	903.02	30
NLDLDSIIAEVR (Keratin)	2+	679.77	1131.26	30
Arg41-Lys65	4+	703.53	552.65	25
Arg41-Lys65	4+	703.53	881.48	25
VDSLNDEINFLK (Keratin)	2+	704.28	302.3	30
VDSLNDEINFLK (Keratin)	2+	704.28	993.1	30
Arg41-Lys*65	4+	705.52	552.65	25
Arg41-Lys*65	4+	705.52	885.46	25
Arg41-Lys61	3+	775.86	341.39	40
Arg41-Lys61	3+	775.86	552.65	35
Arg41-Lys*61	3+	778.51	349.33	40
Arg41-Lys*61	3+	778.51	552.65	35
Met210-Lys233	3+	828.96	906.08	30
Met210-Lys233	3+	828.96	1141.8	25
Met210-Lys*233	3+	831.61	910.06	30
Met210-Lys*233	3+	831.61	1145.77	25
Met210-Arg226	2+	836.48	1069.32	30
Met210-Arg226	2+	836.48	1241.46	30
Met210-Arg*226	2+	841.44	1079.25	30
Met210-Arg*226	2+	841.44	1251.39	30
